# Interstitial Cystitis: a phenotype and rare variant exome sequencing study

**DOI:** 10.1101/2025.02.16.25322147

**Authors:** Joshua E. Motelow, Ayan Malakar, Sarath Babu Krishna Murthy, Miguel Verbitsky, Atlas Kahn, Elicia Estrella, Louis Kunkel, Madelyn Wiesenhahn, Jaimee Becket, Natasha Harris, Richard Lee, Rosalyn Adam, Krzysztof Kiryluk, Ali G. Gharavi, Catherine A. Brownstein

**Author notes:** Corresponding author. (J.E.M.); (C.A.B.).

## Abstract

Interstitial cystitis/bladder pain syndrome (IC/BPS) is a poorly understood and underdiagnosed syndrome of chronic bladder/pelvic pain with urinary frequency and urgency. Though IC/BPS can be hereditary, little is known of its genetic etiology. Using the eMERGE data, we confirmed known phenotypic associations such as gastroesophageal reflux disease and irritable bowel syndrome and detected new associations, including osteoarthrosis/osteoarthritis and Barrett’s esophagus. An exome wide ultra-rare variants analysis in 348 IC/BPS and 11,981 controls extended the previously reported association with *ATP2C1* and *ATP2A2,* implicated in Mendelian desquamating skin disorders, but did not provide evidence for other previously proposed pathogenic pathways such as bladder development, nociception or inflammation. Pathway analysis detected new associations with “anaphase-promoting complex-dependent catabolic process”, the “regulation of MAPK cascade” and “integrin binding”. These findings suggest perturbations in biological networks for epithelial integrity and cell cycle progression in IC/BPS pathogenesis, and provide a roadmap for its future investigation.
