## Supplementary material for "Interstitial Cystitis: a phenotype and rare variant exome sequencing study": Data S7

Cluster	Gene_Count	Gene_Cluster	Case_Count	Cluster_pvalue	MSigDB_Hallmark	KEGG_Pathway	Reactome_Pathway	Wiki_Pathway	GO_BiologicalProcess	GO_MolecularFunction
Cluster_11	10	ANAPC1;ANAPC7;CDC20;CDC23;FOXO1;NEK2;PPARGC1A;SKIL;SMAD3;TRIM33	10	8.596e-08	.	pathogen_htlv_1_tax_to_spindle_assembly_checkpoint_signaling (5.637e-06);reference_cohesin_dissociation_in_anaphase (5.637e-06);reference_disassembly_of_mcc (7.366e-06)	apc_cdc20_mediated_degradation_of_nek2a (2.218e-08);conversion_from_apc_c_cdc20_to_apc_c_cdh1_in_late_anaphase (2.949e-06);inhibition_of_proteolytic_activity_of_apc_c_required_for_onset_of_anaphase_by_mitotic_spindle_checkpoint_components (3.642e-06);apc_c_cdc20_mediated_degradation_of_cyclin_b (6.457e-06)	.	gobp_anaphase_promoting_complex_dependent_catabolic_process (6.165e-06)	.
Cluster_5	3	NCOA1;NR1H3;RXRA	3	9.421e-05	.	.	nr1h2_nr1h3_regulate_gene_expression_to_control_bile_acid_homeostasis (6.635e-07)	.	.	.
Cluster_9	4	MCM4;ORC4;ORC5;WDHD1	4	0.0003193	.	.	.	.	.	.
Cluster_13	6	EBNA1BP2;FTSJ3;GNL2;GNL3;PES1;RRP1B	6	0.0004003	.	.	.	.	.	.
Cluster_10	9	EGF;ERBB2;ERBB4;FGF10;FGFR1;FGFR4;IGF1R;NRG2;PIK3R3	10	0.0004299	.	reference_gf_rtk_pi3k_signaling_pathway (6.815e-12);reference_gf_rtk_ras_pi3k_signaling_pathway (1.219e-11);reference_gf_rtk_ras_erk_signaling_pathway (4.474e-09);reference_rtk_plcg_itpr_signaling_pathway (2.969e-08);reference_regulation_of_gf_rtk_ras_erk_signaling_ubiquitination_of_rtk_by_cbl (8.238e-08)	constitutive_signaling_by_aberrant_pi3k_in_cancer (7.507e-14);pi3k_akt_signaling_in_cancer (8.906e-13);negative_regulation_of_pi3k_akt_network (1.634e-12);intracellular_signaling_by_second_messengers (5.756e-09);diseases_of_signal_transduction_by_growth_factor_receptors_and_second_messengers (8.76e-08);erbb2_activates_ptk6_signaling (2.621e-07);erbb2_regulates_cell_motility (5.001e-07);grb2_event…	breast_cancer_pathway (2.328e-06);egfr_tyrosine_kinase_inhibitor_resistance (9.02e-06)	gobp_peptidyl_tyrosine_modification (1.231e-07);gobp_positive_regulation_of_mapk_cascade (5.544e-06)	transmembrane_receptor_protein_tyrosine_kinase_activity (3.158e-07);transmembrane_receptor_protein_kinase_activity (1.245e-06)
Cluster_8	4	CTTNBP2;STRIP1;STRN3;TRAF3IP3	5	0.00149	.	.	.	.	.	.
Cluster_20	3	ACTR1B;CLIP1;DCTN1	3	0.002723	.	.	.	.	.	.
Cluster_15	3	ANKRD27;VAMP7;VTI1B	3	0.003273	.	.	.	.	.	.
Cluster_14	9	BCAR1;FLNC;ITGA2;ITGA6;ITGA9;ITGB1;ITGB3;LAMA5;TLN2	9	0.004157	.	focal_adhesion (3.273e-11);reference_itga_b_fak_rac_signaling_pathway (2.203e-07);reference_itga_b_talin_vinculin_signaling_pathway (2.203e-07);ecm_receptor_interaction (4.112e-07)	non_integrin_membrane_ecm_interactions (8.364e-07);ecm_proteoglycans (3.07e-06);integrin_cell_surface_interactions (5.436e-06);syndecan_interactions (6.399e-06);laminin_interactions (9.981e-06)	focal_adhesion (1.707e-12);integrin_mediated_cell_adhesion (1.898e-07);arrhythmogenic_right_ventricular_cardiomyopathy (4.726e-06)	gobp_integrin_mediated_signaling_pathway (2.002e-10);gobp_cell_adhesion_mediated_by_integrin (4.244e-06)	integrin_binding (1.058e-09)
Cluster_2	5	ENO1;GPI;PKM;TALDO1;TKT	5	0.005613	.	.	.	metabolic_reprogramming_in_colon_cancer (2.036e-09)	.	.
Cluster_18	3	CYB5A;CYB5RL;POR	3	0.006893	.	.	.	.	.	.
Cluster_4	3	APLF;PNKP;XRCC1	3	0.007236	.	.	.	.	gobp_dna_ligation (6.181e-06)	.
Cluster_19	3	DDOST;OSTC;RPN1	3	0.007354	.	.	.	.	.	.
Cluster_7	4	HDAC3;NCOR1;NR1D1;NR1D2	4	0.0082	.	.	.	.	.	.
Cluster_6	4	BLM;BRCA2;FANCC;FANCG	5	0.01018	.	.	.	.	.	.
Cluster_16	3	DHX16;DHX38;XAB2	4	0.01251	.	.	.	.	.	.
Cluster_1	3	NUP155;NUP210;NUP88	4	0.01317	.	.	.	.	.	.
Cluster_12	3	CD36;SCARB2;THBS1	3	0.101	.	.	.	.	.	.
Cluster_17	3	CUBN;GC;LRP2	3	0.5453	.	.	vitamin_d_calciferol_metabolism (1.738e-06)	.	.	.
Cluster_3	3	MYBPC3;MYH7;TTN	6	0.8803	.	.	.	.	.	.
